# Beyond Benchmarks: Towards Robust Artificial Intelligence Bone Segmentation in Socio-Technical Systems

**DOI:** 10.1101/2025.06.11.25329022

**Authors:** Kunpeng Xie, Lennart Johannes Gruber, Martin Crampen, Yao Li, André Ferreira, Elias Tappeiner, Maxime Gillot, Jan Schepers, Jiangchang Xu, Tobias Pankert, Michel Beyer, Negar Shahamiri, Reinier ten Brink, Gauthier Dot, Charlotte Weschke, Niels van Nistelrooij, Pieter-Jan Verhelst, Yan Guo, Zhibin Xu, Jonas Bienzeisler, Ashkan Rashad, Tabea Flügge, Ross Cotton, Shankeeth Vinayahalingam, Robert Ilesan, Stefan Raith, Dennis Madsen, Constantin Seibold, Tong Xi, Stefaan Bergé, Sven Nebelung, Oldřich Kodym, Osku Sundqvist, Florian Thieringer, Hans Lamecker, Antoine Coppens, Thomas Potrusil, Joep Kraeima, Max Witjes, Guomin Wu, Xiaojun Chen, Adriaan Lambrechts, Lucia H Soares Cevidanes, Stefan Zachow, Alexander Hermans, Daniel Truhn, Victor Alves, Jan Egger, Rainer Röhrig, Frank Hölzle, Behrus Puladi

## Abstract

Despite the advances in automated medical image segmentation, AI models still underperform in various clinical settings, challenging real-world integration. In this multicenter evaluation, we analyzed 20 state-of-the-art mandibular segmentation models across 19,218 segmentations of 1,000 clinically resampled CT/CBCT scans. We show that segmentation accuracy varies by up to 25% depending on socio-technical factors such as voxel size, bone orientation, and patient conditions such as osteosynthesis or pathology. Higher sharpness, isotropic smaller voxels, and neutral orientation significantly improved results, while metallic osteosynthesis and anatomical complexity led to significant degradation. Our findings challenge the common view of AI models as “plug-and-play” tools and suggest evidence-based optimization recommendations for both clinicians and developers. This will in turn boost the integration of AI segmentation tools in routine healthcare.
