## Supplementary Table 3 for "Beyond Benchmarks: Towards Robust Artificial Intelligence Bone Segmentation in Socio-Technical Systems"

### Sheet: DSC_Ranking
RANK	CASE	mean_DSC	sd_DSC	SEG_FAILED	MODALITY	TEETH_COUNT	ARTIFACTS	BONE_PATHOLOGY	OSTEOSYNTHESIS
1	7	0.88528	0.105533	1	CBCT	13	YES	NO	NO
2	13	0.883502	0.139871	3	CBCT	16	NO	NO	NO
3	2	0.875561	0.153707	3	CBCT	0	NO	NO	NO
4	20	0.873126	0.137947	3	CBCT	16	NO	NO	NO
5	8	0.872094	0.130483	1	CBCT	14	YES	NO	NO
6	31	0.871811	0.128938	4	CBCT	16	NO	NO	NO
7	40	0.869421	0.161334	0	CBCT	16	NO	NO	NO
8	46	0.868466	0.142083	1	CBCT	14	YES	NO	NO
9	38	0.868262	0.138778	2	CBCT	15	YES	NO	NO
10	35	0.865734	0.135047	10	CBCT	10	NO	YES	NO
11	34	0.864996	0.212005	0	CBCT	16	NO	NO	NO
12	36	0.863831	0.159282	3	CBCT	16	YES	NO	NO
13	12	0.861878	0.173794	2	CBCT	14	YES	NO	NO
14	49	0.859812	0.175336	0	CBCT	10	NO	YES	NO
15	10	0.859179	0.18047	0	CBCT	5	YES	NO	NO
16	50	0.858145	0.158444	3	CBCT	14	NO	YES	NO
17	32	0.855066	0.165481	7	CBCT	16	NO	NO	NO
18	45	0.852216	0.184403	4	CBCT	16	NO	NO	NO
19	11	0.852156	0.179225	1	CBCT	16	YES	NO	NO
20	30	0.850203	0.18215	3	CBCT	13	YES	YES	NO
21	5	0.84765	0.158174	4	CBCT	13	YES	NO	NO
22	26	0.845296	0.170666	5	CBCT	0	NO	YES	NO
23	24	0.841629	0.19081	5	CBCT	9	YES	YES	NO
24	47	0.840702	0.204017	4	CBCT	14	NO	NO	NO
25	23	0.839835	0.200847	3	CBCT	16	NO	NO	NO
26	19	0.839558	0.199103	9	CBCT	0	NO	NO	NO
27	37	0.839155	0.220835	1	CBCT	14	YES	YES	NO
28	29	0.836597	0.21301	1	CBCT	13	YES	NO	NO
29	33	0.834906	0.175435	4	CBCT	14	NO	NO	NO
30	44	0.832247	0.162604	1	CBCT	14	NO	NO	NO
31	22	0.830546	0.217602	1	CBCT	15	YES	NO	NO
32	48	0.830488	0.203494	1	CBCT	15	NO	NO	NO
33	6	0.827285	0.224358	5	CBCT	11	YES	YES	NO
34	43	0.824075	0.196051	5	CBCT	15	NO	YES	NO
35	39	0.816774	0.211477	6	CBCT	0	NO	NO	NO
36	1	0.81568	0.148495	1	CBCT	10	YES	NO	NO
37	14	0.810261	0.216943	2	CBCT	14	YES	NO	YES
38	41	0.809917	0.204825	7	CBCT	16	NO	NO	YES
39	4	0.808137	0.242	4	CBCT	1	NO	NO	NO
40	15	0.808027	0.152457	3	CBCT	14	YES	YES	YES
41	9	0.803874	0.204026	5	CBCT	1	YES	YES	NO
42	16	0.7584	0.217093	6	CBCT	12	NO	YES	YES
43	3	0.75584	0.228419	16	CBCT	0	NO	YES	NO
44	42	0.752963	0.220087	5	CBCT	11	YES	YES	YES
45	17	0.749952	0.173771	3	CBCT	4	YES	YES	YES
46	28	0.73671	0.228129	5	CBCT	0	YES	NO	YES
47	27	0.725525	0.225363	7	CBCT	0	NO	NO	NO
48	25	0.685768	0.232868	8	CBCT	0	YES	YES	YES
49	21	0.629818	0.237966	13	CBCT	0	YES	YES	YES
50	18	0.442453	0.185197	18	CBCT	0	YES	YES	YES
1	73	0.901264	0.0628686	0	CT	16	YES	YES	NO
2	78	0.882472	0.0997165	0	CT	16	NO	NO	NO
3	54	0.87209	0.103788	0	CT	14	YES	YES	NO
4	63	0.870397	0.108408	0	CT	14	YES	NO	NO
5	96	0.868224	0.111118	0	CT	10	NO	NO	NO
6	84	0.867552	0.116665	0	CT	16	NO	YES	NO
7	66	0.86401	0.128628	0	CT	10	YES	NO	NO
8	56	0.862548	0.148111	0	CT	13	YES	NO	NO
9	77	0.862146	0.115221	0	CT	14	NO	NO	NO
10	51	0.86161	0.126045	0	CT	14	NO	YES	NO
11	95	0.858806	0.152694	3	CT	14	NO	YES	NO
12	97	0.857907	0.119723	0	CT	16	NO	NO	NO
13	71	0.852181	0.120354	0	CT	14	NO	NO	NO
14	67	0.851709	0.117075	0	CT	14	NO	YES	NO
15	52	0.848065	0.139224	0	CT	14	YES	NO	NO
16	94	0.842718	0.154861	0	CT	16	NO	NO	NO
17	83	0.84253	0.150316	0	CT	12	YES	NO	NO
18	68	0.835393	0.175408	0	CT	14	NO	NO	NO
19	80	0.83359	0.192396	2	CT	14	NO	YES	NO
20	81	0.833408	0.173898	1	CT	1	NO	YES	NO
21	82	0.832202	0.144914	0	CT	13	YES	NO	NO
22	75	0.831175	0.144144	0	CT	15	NO	YES	NO
23	64	0.830884	0.184233	0	CT	0	NO	NO	NO
24	85	0.826678	0.16871	0	CT	1	NO	NO	NO
25	55	0.825672	0.183609	1	CT	5	YES	NO	NO
26	88	0.821775	0.156868	0	CT	16	YES	NO	NO
27	70	0.820977	0.143057	1	CT	12	YES	NO	NO
28	69	0.819526	0.156513	0	CT	16	NO	NO	NO
29	87	0.81866	0.213243	1	CT	0	NO	NO	NO
30	99	0.817691	0.203382	0	CT	13	YES	NO	NO
31	74	0.811413	0.180359	1	CT	0	NO	NO	NO
32	61	0.81052	0.180986	2	CT	7	YES	YES	NO
33	90	0.805964	0.151058	1	CT	11	YES	YES	YES
34	79	0.801842	0.150971	0	CT	13	YES	YES	YES
35	62	0.800725	0.175881	3	CT	0	NO	NO	NO
36	58	0.799046	0.190923	0	CT	11	YES	YES	YES
37	72	0.798699	0.204877	0	CT	0	NO	YES	NO
38	91	0.788307	0.186557	3	CT	6	YES	NO	NO
39	92	0.781654	0.153442	0	CT	10	YES	YES	YES
40	100	0.779529	0.211474	2	CT	11	YES	NO	NO
41	57	0.765281	0.177752	1	CT	13	YES	NO	NO
42	76	0.763186	0.209312	1	CT	0	NO	NO	NO
43	93	0.757654	0.214809	4	CT	0	NO	NO	NO
44	89	0.750654	0.19614	0	CT	9	NO	YES	YES
45	86	0.747644	0.187646	2	CT	0	YES	YES	YES
46	53	0.730966	0.20214	1	CT	0	NO	YES	YES
47	98	0.722489	0.230886	8	CT	3	NO	YES	NO
48	65	0.715098	0.183374	0	CT	0	YES	YES	YES
49	59	0.709572	0.224356	4	CT	8	YES	YES	YES
50	60	0.59207	0.25131	31	CT	0	NO	YES	YES

### Sheet: NSD_Ranking
RANK	CASE	mean_NSD	sd_NSD	SEG_FAILED	MODALITY	TEETH_COUNT	ARTIFACTS	BONE_PATHOLOGY	OSTEOSYNTHESIS
1	7	0.878266	0.145614	1	CBCT	13	YES	NO	NO
2	13	0.87715	0.161347	3	CBCT	16	NO	NO	NO
3	46	0.87714	0.157766	1	CBCT	14	YES	NO	NO
4	2	0.876751	0.182377	3	CBCT	0	NO	NO	NO
5	38	0.876418	0.152086	2	CBCT	15	YES	NO	NO
6	8	0.869884	0.149355	1	CBCT	14	YES	NO	NO
7	10	0.868333	0.19319	0	CBCT	5	YES	NO	NO
8	35	0.867782	0.152073	10	CBCT	10	NO	YES	NO
9	20	0.86537	0.164154	3	CBCT	16	NO	NO	NO
10	49	0.861052	0.185879	0	CBCT	10	NO	YES	NO
11	47	0.859383	0.200048	4	CBCT	14	NO	NO	NO
12	12	0.858128	0.184756	2	CBCT	14	YES	NO	NO
13	50	0.857239	0.174124	3	CBCT	14	NO	YES	NO
14	19	0.848682	0.212784	9	CBCT	0	NO	NO	NO
15	31	0.843209	0.154874	4	CBCT	16	NO	NO	NO
16	48	0.837993	0.205937	1	CBCT	15	NO	NO	NO
17	40	0.836698	0.171532	0	CBCT	16	NO	NO	NO
18	11	0.836496	0.192176	1	CBCT	16	YES	NO	NO
19	36	0.832946	0.184212	3	CBCT	16	YES	NO	NO
20	34	0.830143	0.228219	0	CBCT	16	NO	NO	NO
21	44	0.824003	0.174468	1	CBCT	14	NO	NO	NO
22	4	0.823663	0.245616	4	CBCT	1	NO	NO	NO
23	26	0.819857	0.196085	5	CBCT	0	NO	YES	NO
24	37	0.819235	0.220222	1	CBCT	14	YES	YES	NO
25	45	0.818511	0.203881	4	CBCT	16	NO	NO	NO
26	24	0.818108	0.214738	5	CBCT	9	YES	YES	NO
27	32	0.815618	0.187179	7	CBCT	16	NO	NO	NO
28	30	0.814819	0.191548	3	CBCT	13	YES	YES	NO
29	9	0.814322	0.211144	5	CBCT	1	YES	YES	NO
30	5	0.814014	0.177984	4	CBCT	13	YES	NO	NO
31	33	0.812205	0.197895	4	CBCT	14	NO	NO	NO
32	29	0.8103	0.224534	1	CBCT	13	YES	NO	NO
33	22	0.810275	0.227991	1	CBCT	15	YES	NO	NO
34	6	0.804506	0.234081	5	CBCT	11	YES	YES	NO
35	14	0.80292	0.223603	2	CBCT	14	YES	NO	YES
36	41	0.799854	0.19937	7	CBCT	16	NO	NO	YES
37	23	0.797748	0.215996	3	CBCT	16	NO	NO	NO
38	15	0.788482	0.162553	3	CBCT	14	YES	YES	YES
39	39	0.785461	0.220159	6	CBCT	0	NO	NO	NO
40	43	0.771726	0.222137	5	CBCT	15	NO	YES	NO
41	27	0.762853	0.226276	7	CBCT	0	NO	NO	NO
42	1	0.762767	0.167214	1	CBCT	10	YES	NO	NO
43	3	0.760914	0.231837	16	CBCT	0	NO	YES	NO
44	16	0.75843	0.221375	6	CBCT	12	NO	YES	YES
45	42	0.744727	0.21692	5	CBCT	11	YES	YES	YES
46	28	0.728064	0.220247	5	CBCT	0	YES	NO	YES
47	25	0.717749	0.239493	8	CBCT	0	YES	YES	YES
48	17	0.713174	0.169335	3	CBCT	4	YES	YES	YES
49	21	0.574486	0.228006	13	CBCT	0	YES	YES	YES
50	18	0.473851	0.177583	18	CBCT	0	YES	YES	YES
1	73	0.918277	0.0832859	0	CT	16	YES	YES	NO
2	71	0.890681	0.139289	0	CT	14	NO	NO	NO
3	96	0.88728	0.139739	0	CT	10	NO	NO	NO
4	63	0.884081	0.129057	0	CT	14	YES	NO	NO
5	78	0.883694	0.116818	0	CT	16	NO	NO	NO
6	67	0.883504	0.128263	0	CT	14	NO	YES	NO
7	83	0.880583	0.166836	0	CT	12	YES	NO	NO
8	51	0.880493	0.12916	0	CT	14	NO	YES	NO
9	82	0.880253	0.155741	0	CT	13	YES	NO	NO
10	84	0.878594	0.13484	0	CT	16	NO	YES	NO
11	97	0.876603	0.1366	0	CT	16	NO	NO	NO
12	94	0.874843	0.156833	0	CT	16	NO	NO	NO
13	54	0.873866	0.118734	0	CT	14	YES	YES	NO
14	77	0.873851	0.140258	0	CT	14	NO	NO	NO
15	74	0.870266	0.209485	1	CT	0	NO	NO	NO
16	95	0.870099	0.163698	3	CT	14	NO	YES	NO
17	66	0.866034	0.151078	0	CT	10	YES	NO	NO
18	55	0.861701	0.203655	1	CT	5	YES	NO	NO
19	85	0.859011	0.197817	0	CT	1	NO	NO	NO
20	64	0.858463	0.21597	0	CT	0	NO	NO	NO
21	87	0.856549	0.233395	1	CT	0	NO	NO	NO
22	52	0.855184	0.169839	0	CT	14	YES	NO	NO
23	81	0.850788	0.198415	1	CT	1	NO	YES	NO
24	88	0.848945	0.17337	0	CT	16	YES	NO	NO
25	80	0.847231	0.211699	1	CT	14	NO	YES	NO
26	91	0.846207	0.201729	3	CT	6	YES	NO	NO
27	70	0.842745	0.172166	1	CT	12	YES	NO	NO
28	69	0.840348	0.174867	0	CT	16	NO	NO	NO
29	72	0.837279	0.231504	0	CT	0	NO	YES	NO
30	79	0.832911	0.171569	0	CT	13	YES	YES	YES
31	56	0.829774	0.182046	0	CT	13	YES	NO	NO
32	62	0.825487	0.206502	3	CT	0	NO	NO	NO
33	57	0.821078	0.191538	1	CT	13	YES	NO	NO
34	58	0.816048	0.205871	0	CT	11	YES	YES	YES
35	99	0.814683	0.213168	0	CT	13	YES	NO	NO
36	90	0.808525	0.162963	1	CT	11	YES	YES	YES
37	76	0.804663	0.227252	1	CT	0	NO	NO	NO
38	86	0.802654	0.207372	2	CT	0	YES	YES	YES
39	93	0.798631	0.228284	4	CT	0	NO	NO	NO
40	98	0.789357	0.247086	8	CT	3	NO	YES	NO
41	61	0.787634	0.20157	2	CT	7	YES	YES	NO
42	92	0.784013	0.171127	0	CT	10	YES	YES	YES
43	68	0.749581	0.198907	0	CT	14	NO	NO	NO
44	100	0.730367	0.215258	1	CT	11	YES	NO	NO
45	75	0.719521	0.175411	0	CT	15	NO	YES	NO
46	89	0.718166	0.213881	0	CT	9	NO	YES	YES
47	59	0.702636	0.230169	4	CT	8	YES	YES	YES
48	53	0.675797	0.22312	1	CT	0	NO	YES	YES
49	60	0.65787	0.250426	31	CT	0	NO	YES	YES
50	65	0.607721	0.193095	0	CT	0	YES	YES	YES

### Sheet: HD95_Ranking
RANK	CASE	mean_HD95	sd_HD95	SEG_FAILED	MODALITY	TEETH_COUNT	ARTIFACTS	BONE_PATHOLOGY	OSTEOSYNTHESIS
1	38	5.96635	10.1527	0	CBCT	15	YES	NO	NO
2	8	6.24075	10.8647	0	CBCT	14	YES	NO	NO
3	7	6.47003	11.9232	0	CBCT	13	YES	NO	NO
4	46	6.55646	12.9533	0	CBCT	14	YES	NO	NO
5	40	6.75832	11.087	0	CBCT	16	NO	NO	NO
6	13	7.04739	17.0818	1	CBCT	16	NO	NO	NO
7	20	7.17598	14.0154	0	CBCT	16	NO	NO	NO
8	31	7.25006	12.7209	2	CBCT	16	NO	NO	NO
9	49	7.25876	13.097	0	CBCT	10	NO	YES	NO
10	2	7.50169	17.3636	1	CBCT	0	NO	NO	NO
11	44	7.55716	13.3418	0	CBCT	14	NO	NO	NO
12	50	7.6406	13.8085	2	CBCT	14	NO	YES	NO
13	47	7.74567	13.4752	3	CBCT	14	NO	NO	NO
14	11	7.74925	16.0631	0	CBCT	16	YES	NO	NO
15	24	7.74927	15.237	4	CBCT	9	YES	YES	NO
16	32	7.91361	15.8973	4	CBCT	16	NO	NO	NO
17	34	7.95322	15.102	0	CBCT	16	NO	NO	NO
18	22	7.99999	14.5208	1	CBCT	15	YES	NO	NO
19	45	8.23404	18.0334	2	CBCT	16	NO	NO	NO
20	30	8.23991	16.9829	0	CBCT	13	YES	YES	NO
21	12	8.26714	16.9269	0	CBCT	14	YES	NO	NO
22	5	8.27522	12.7946	4	CBCT	13	YES	NO	NO
23	10	8.37588	17.2457	0	CBCT	5	YES	NO	NO
24	48	8.41762	15.8477	0	CBCT	15	NO	NO	NO
25	36	8.56212	15.7936	0	CBCT	16	YES	NO	NO
26	1	8.56817	10.2668	0	CBCT	10	YES	NO	NO
27	35	8.58702	14.6501	4	CBCT	10	NO	YES	NO
28	37	8.7449	15.4189	0	CBCT	14	YES	YES	NO
29	26	9.21332	17.5547	4	CBCT	0	NO	YES	NO
30	23	9.59386	17.5925	0	CBCT	16	NO	NO	NO
31	29	9.75859	18.4982	1	CBCT	13	YES	NO	NO
32	33	9.87945	18.2861	1	CBCT	14	NO	NO	NO
33	41	10.1549	15.9338	3	CBCT	16	NO	NO	YES
34	39	10.518	19.9828	3	CBCT	0	NO	NO	NO
35	14	10.6816	18.8507	2	CBCT	14	YES	NO	YES
36	9	10.7782	19.0242	3	CBCT	1	YES	YES	NO
37	19	10.9717	22.9314	5	CBCT	0	NO	NO	NO
38	4	11.1216	19.6383	4	CBCT	1	NO	NO	NO
39	15	11.3203	15.2722	1	CBCT	14	YES	YES	YES
40	6	11.8256	21.1016	3	CBCT	11	YES	YES	NO
41	43	11.884	21.576	2	CBCT	15	NO	YES	NO
42	42	15.8178	24.6521	2	CBCT	11	YES	YES	YES
43	27	17.3352	24.0348	5	CBCT	0	NO	NO	NO
44	3	17.5523	22.9351	14	CBCT	0	NO	YES	NO
45	17	18.9895	26.155	0	CBCT	4	YES	YES	YES
46	28	20.1801	24.6365	3	CBCT	0	YES	NO	YES
47	16	20.7287	21.5254	4	CBCT	12	NO	YES	YES
48	25	34.0389	27.3485	4	CBCT	0	YES	YES	YES
49	21	37.871	32.3264	9	CBCT	0	YES	YES	YES
50	18	50.9949	25.0671	13	CBCT	0	YES	YES	YES
1	73	4.94071	11.6991	0	CT	16	YES	YES	NO
2	78	5.87653	14.0369	0	CT	16	NO	NO	NO
3	54	6.19868	17.155	0	CT	14	YES	YES	NO
4	84	6.79726	22.6835	0	CT	16	NO	YES	NO
5	97	6.92467	19.0894	0	CT	16	NO	NO	NO
6	77	7.6869	20.3388	0	CT	14	NO	NO	NO
7	69	8.20828	17.4229	0	CT	16	NO	NO	NO
8	95	8.58178	20.978	1	CT	14	NO	YES	NO
9	67	9.09101	29.6646	0	CT	14	NO	YES	NO
10	82	9.24537	30.8281	0	CT	13	YES	NO	NO
11	96	9.43642	28.4201	0	CT	10	NO	NO	NO
12	63	9.59928	19.0409	0	CT	14	YES	NO	NO
13	51	10.0214	27.5156	0	CT	14	NO	YES	NO
14	66	10.3104	41.1544	0	CT	10	YES	NO	NO
15	88	10.6187	32.7883	0	CT	16	YES	NO	NO
16	71	10.6672	27.4728	0	CT	14	NO	NO	NO
17	52	10.9783	27.3383	0	CT	14	YES	NO	NO
18	56	11.4728	27.7035	0	CT	13	YES	NO	NO
19	83	11.5183	35.5742	0	CT	12	YES	NO	NO
20	75	12.2919	28.0576	0	CT	15	NO	YES	NO
21	94	12.4216	51.5173	0	CT	16	NO	NO	NO
22	64	13.2991	41.1756	0	CT	0	NO	NO	NO
23	99	14.1614	31.7725	0	CT	13	YES	NO	NO
24	100	14.8313	27.0601	0	CT	11	YES	NO	NO
25	91	14.8361	31.0659	3	CT	6	YES	NO	NO
26	57	14.9986	32.7047	1	CT	13	YES	NO	NO
27	70	15.162	46.9126	1	CT	12	YES	NO	NO
28	61	17.3194	55.0786	2	CT	7	YES	YES	NO
29	68	17.8011	32.8657	0	CT	14	NO	NO	NO
30	90	17.8163	41.2144	0	CT	11	YES	YES	YES
31	58	17.9922	50.2726	0	CT	11	YES	YES	YES
32	55	18.8259	50.7806	1	CT	5	YES	NO	NO
33	81	18.8532	56.417	1	CT	1	NO	YES	NO
34	62	18.9393	52.4152	3	CT	0	NO	NO	NO
35	79	19.3356	47.5725	0	CT	13	YES	YES	YES
36	80	19.4261	48.0371	0	CT	14	NO	YES	NO
37	89	19.656	37.0788	0	CT	9	NO	YES	YES
38	87	20.3662	61.9761	1	CT	0	NO	NO	NO
39	85	22.5232	65.5968	0	CT	1	NO	NO	NO
40	93	25.5737	61.1702	4	CT	0	NO	NO	NO
41	72	25.7612	56.855	0	CT	0	NO	YES	NO
42	86	26.3562	67.9503	2	CT	0	YES	YES	YES
43	74	26.4521	70.1662	0	CT	0	NO	NO	NO
44	76	28.7525	55.6087	1	CT	0	NO	NO	NO
45	59	30.8227	47.4138	3	CT	8	YES	YES	YES
46	92	32.6339	41.2019	0	CT	10	YES	YES	YES
47	65	44.5678	54.0779	0	CT	0	YES	YES	YES
48	98	47.4359	122.979	7	CT	3	NO	YES	NO
49	53	48.266	60.052	1	CT	0	NO	YES	YES
50	60	58.4615	71.7897	20	CT	0	NO	YES	YES

### Sheet: MASD_Ranking
RANK	CASE	mean_MASD	sd_MASD	SEG_FAILED	MODALITY	TEETH_COUNT	ARTIFACTS	BONE_PATHOLOGY	OSTEOSYNTHESIS
1	7	1.07015	2.9975	0	CBCT	13	YES	NO	NO
2	8	1.16975	3.15465	0	CBCT	14	YES	NO	NO
3	40	1.18344	2.52629	0	CBCT	16	NO	NO	NO
4	46	1.21252	3.40317	0	CBCT	14	YES	NO	NO
5	38	1.2691	3.92825	0	CBCT	15	YES	NO	NO
6	31	1.27389	3.70858	2	CBCT	16	NO	NO	NO
7	5	1.35202	2.59951	4	CBCT	13	YES	NO	NO
8	44	1.40825	4.16512	0	CBCT	14	NO	NO	NO
9	50	1.41645	3.73706	2	CBCT	14	NO	YES	NO
10	49	1.43021	3.85265	0	CBCT	10	NO	YES	NO
11	20	1.48268	4.43367	0	CBCT	16	NO	NO	NO
12	1	1.50026	2.64983	0	CBCT	10	YES	NO	NO
13	13	1.52561	5.41153	1	CBCT	16	NO	NO	NO
14	24	1.63209	4.13217	4	CBCT	9	YES	YES	NO
15	2	1.65702	5.33561	1	CBCT	0	NO	NO	NO
16	10	1.68208	5.16778	0	CBCT	5	YES	NO	NO
17	22	1.68327	4.17728	1	CBCT	15	YES	NO	NO
18	48	1.68627	3.9089	0	CBCT	15	NO	NO	NO
19	34	1.70957	4.4256	0	CBCT	16	NO	NO	NO
20	47	1.72664	4.91599	3	CBCT	14	NO	NO	NO
21	11	1.75875	6.68069	0	CBCT	16	YES	NO	NO
22	26	1.82564	5.36463	4	CBCT	0	NO	YES	NO
23	32	1.83491	6.07941	4	CBCT	16	NO	NO	NO
24	12	1.85754	5.77206	0	CBCT	14	YES	NO	NO
25	15	1.90012	4.27937	1	CBCT	14	YES	YES	YES
26	30	1.91415	6.06509	0	CBCT	13	YES	YES	NO
27	36	1.93274	5.95249	0	CBCT	16	YES	NO	NO
28	29	1.98058	4.70344	1	CBCT	13	YES	NO	NO
29	45	2.00582	6.61165	2	CBCT	16	NO	NO	NO
30	37	2.01902	5.12729	0	CBCT	14	YES	YES	NO
31	35	2.04913	6.17718	4	CBCT	10	NO	YES	NO
32	33	2.09866	5.66813	1	CBCT	14	NO	NO	NO
33	9	2.15863	5.49901	3	CBCT	1	YES	YES	NO
34	41	2.21414	5.28226	3	CBCT	16	NO	NO	YES
35	14	2.2162	5.34454	2	CBCT	14	YES	NO	YES
36	4	2.25121	5.10726	4	CBCT	1	NO	NO	NO
37	23	2.26152	6.86418	0	CBCT	16	NO	NO	NO
38	43	2.48518	6.5258	2	CBCT	15	NO	YES	NO
39	6	2.52956	6.73942	3	CBCT	11	YES	YES	NO
40	39	2.53444	7.37339	3	CBCT	0	NO	NO	NO
41	19	2.61599	7.67151	5	CBCT	0	NO	NO	NO
42	3	3.05144	5.79782	14	CBCT	0	NO	YES	NO
43	17	3.15153	6.04665	0	CBCT	4	YES	YES	YES
44	27	3.19969	6.69896	5	CBCT	0	NO	NO	NO
45	42	3.30362	7.63818	2	CBCT	11	YES	YES	YES
46	16	3.36328	6.28863	4	CBCT	12	NO	YES	YES
47	28	3.88411	6.35587	3	CBCT	0	YES	NO	YES
48	25	5.6097	9.70134	4	CBCT	0	YES	YES	YES
49	21	7.33029	7.79398	9	CBCT	0	YES	YES	YES
50	18	9.70945	6.21998	13	CBCT	0	YES	YES	YES
1	73	0.577946	1.25158	0	CT	16	YES	YES	NO
2	78	0.825886	1.93076	0	CT	16	NO	NO	NO
3	54	0.922079	2.94144	0	CT	14	YES	YES	NO
4	84	1.02085	3.79429	0	CT	16	NO	YES	NO
5	63	1.0822	2.05617	0	CT	14	YES	NO	NO
6	77	1.20672	3.24985	0	CT	14	NO	NO	NO
7	97	1.291	4.70836	0	CT	16	NO	NO	NO
8	67	1.34245	5.92852	0	CT	14	NO	YES	NO
9	51	1.38445	4.55967	0	CT	14	NO	YES	NO
10	69	1.50848	3.96312	0	CT	16	NO	NO	NO
11	96	1.51731	5.87932	0	CT	10	NO	NO	NO
12	71	1.66122	4.64272	0	CT	14	NO	NO	NO
13	82	1.68875	5.88407	0	CT	13	YES	NO	NO
14	56	1.72595	4.61084	0	CT	13	YES	NO	NO
15	66	1.80448	9.93696	0	CT	10	YES	NO	NO
16	95	1.87697	6.43821	1	CT	14	NO	YES	NO
17	83	1.89315	6.22418	0	CT	12	YES	NO	NO
18	88	1.93948	6.66429	0	CT	16	YES	NO	NO
19	75	1.96103	5.49765	0	CT	15	NO	YES	NO
20	52	2.01567	5.37317	0	CT	14	YES	NO	NO
21	94	2.07817	9.88895	0	CT	16	NO	NO	NO
22	57	2.38981	5.47608	1	CT	13	YES	NO	NO
23	70	2.63626	9.74752	1	CT	12	YES	NO	NO
24	68	2.66376	5.5702	0	CT	14	NO	NO	NO
25	99	2.77155	6.8267	0	CT	13	YES	NO	NO
26	64	2.83537	10.0906	0	CT	0	NO	NO	NO
27	90	2.85417	7.16025	0	CT	11	YES	YES	YES
28	79	2.89046	9.09643	0	CT	13	YES	YES	YES
29	91	2.99607	7.85499	3	CT	6	YES	NO	NO
30	55	3.0957	9.72164	1	CT	5	YES	NO	NO
31	100	3.21554	7.91361	0	CT	11	YES	NO	NO
32	61	3.35725	13.9152	2	CT	7	YES	YES	NO
33	58	3.40613	12.9578	0	CT	11	YES	YES	YES
34	92	3.46917	5.81866	0	CT	10	YES	YES	YES
35	81	3.47027	12.8447	1	CT	1	NO	YES	NO
36	62	3.49515	10.7505	3	CT	0	NO	NO	NO
37	89	3.60742	7.74798	0	CT	9	NO	YES	YES
38	80	3.64737	9.317	0	CT	14	NO	YES	NO
39	87	3.70673	12.3006	1	CT	0	NO	NO	NO
40	85	4.20241	14.4463	0	CT	1	NO	NO	NO
41	93	4.71398	14.7668	4	CT	0	NO	NO	NO
42	86	4.91815	14.6865	2	CT	0	YES	YES	YES
43	76	4.9682	11.9145	1	CT	0	NO	NO	NO
44	72	4.97708	13.1892	0	CT	0	NO	YES	NO
45	74	5.06917	15.4558	0	CT	0	NO	NO	NO
46	59	5.37352	10.3929	3	CT	8	YES	YES	YES
47	65	6.43528	10.8348	0	CT	0	YES	YES	YES
48	53	6.96592	12.2728	1	CT	0	NO	YES	YES
49	98	8.56715	26.7136	7	CT	3	NO	YES	NO
50	60	13.7822	25.7453	20	CT	0	NO	YES	YES
